# Investigating the Causal Relationship Between Sleep-Related Traits and Self-Reported Diabetes: A Mendelian Randomization Study

**DOI:** 10.1101/2024.09.09.24313314

**Authors:** Nismabi A Nisamudheen, Dinesh Velayutham, Puthen Veettil Jithesh

**Author notes:** Corresponding Author: Puthen Veettil Jithesh, PhD FRSB, College of Health & Life Sciences, Hamad Bin Khalifa University, Qatar Foundation, C-147, Penrose House, PO Box 34110, Education City, Doha, Qatar, E.

## Abstract

**Objective:** Self-reported data can be a valuable resource for understanding health outcomes, behaviors, disease prevalence, and risk factors, yet underutilized in epidemiological research. While observational studies have linked sleep traits with diabetes, evidence using self-reported diabetes data for causal connection is lacking.

**Methods:** We performed a two-sample Mendelian randomization (MR) analysis using Inverse Variance Weighting (IVW), IVW with multiplicative random effects (IVW-MRE), Maximum Likelihood (ML), MR-Egger regression, and Weighted Median models, with genetic variants linked to five sleep traits (sleep duration, insomnia, snoring, daytime dozing, and chronotype) and self-reported diabetes from the UK Biobank dataset. The study utilized MR-Egger and MR-PRESSO regression to evaluate pleiotropy and outliers, IVW Q statistics to detect heterogeneity, the MR-Steiger test to assess directionality, and leave-one-out sensitivity analysis to ensure the reliability.

**Results:** ML provided positive causal associations between genetically predicted insomnia (p = 0.002, OR = 1.021, 95% CI: 1.008–1.035) and daytime dozing (p = 0.014, OR = 1.029, 95% CI: 1.006–1.052) with diabetes, while IVW and IVW-MRE analysis showed a trend towards significance. Snoring showed mixed evidence, while genetically predicted sleep duration was marginally associated with diabetes (p = 0.053, OR = 0.992, 95% CI: 0.984–1.000) with the weighted median method, indicating a potential small protective effect. No causal association was found between chronotype and diabetes.

**Conclusion:** This exploratory MR study provides evidence for the effect of insomnia, daytime dozing, sleep duration and snoring on diabetes risk. These findings underscore the importance of considering self-reported health outcomes in epidemiological research.

**Article Highlights:** *Why did we undertake this study?:* We undertook this study to explore the causal relationships between sleep-related traits and diabetes using self-reported data, as previous prospective, retrospective or other observational studies have shown associations but lacked causal evidence using self-reported data.

*What is the specific question(s) we wanted to answer?:* We aimed to answer whether sleep-related traits, such as sleep duration, insomnia, snoring, daytime dozing, and chronotype, have a causal impact on diabetes which is self-reported.

*What did we find?:* Our two-sample Mendelian Randomization (MR) analysis found that genetically predicted insomnia and daytime dozing have a positive causal association and sleep duration was marginally associated with diabetes.

*What are the implications of our findings?:* These findings suggest that certain sleep traits may contribute to diabetes risk, highlighting the importance of considering sleep in diabetes prevention and treatment strategies. The results also emphasize the value of using self-reported health outcomes in epidemiological research and clinical interventions.
