## Supplementary File 2 for "Investigating the Causal Relationship Between Sleep-Related Traits and Self-Reported Diabetes: A Mendelian Randomization Study"

### Sheet: Sleep_duration_IVs
All valid genetic instruments in MR analysis after QC and outlier correction for sleep duration as exposure
Nos	SNP	beta	se	effect_allele	other_alle	eaf	pval	F Statistics	r2
1	rs4642942	-0.0120502	0.0019075	G	C	0.585995	2.67E-10	39	0.00007
2	rs915416	-0.0115323	0.00207	G	C	0.71044	2.53E-08	31	0.00005
3	rs6681755	0.0141022	0.0023575	A	G	0.198653	2.21E-09	35	0.00006
4	rs12567114	0.0125472	0.0021094	A	G	0.274627	2.71E-09	35	0.00006
5	rs74889896	0.0224984	0.003375	G	A	0.0855326	2.63E-11	44	0.00008
6	rs4667876	0.0112695	0.0018979	G	A	0.447718	2.89E-09	35	0.00006
7	rs56337305	0.0108241	0.001944	C	T	0.378366	2.58E-08	31	0.00006
8	rs374153	-0.0147595	0.0025703	T	C	0.84145	9.35E-09	32	0.00006
9	rs10496079	0.0149485	0.001943	C	G	0.628635	1.44E-14	59	0.00010
10	rs80071665	-0.0163667	0.0029042	T	G	0.119548	1.75E-08	31	0.00006
11	rs113021516	0.0110596	0.0019913	C	G	0.336006	2.79E-08	30	0.00005
12	rs9810474	-0.0127716	0.0022197	T	C	0.232983	8.74E-09	33	0.00006
13	rs12501164	0.0105567	0.0018826	C	T	0.497463	2.05E-08	31	0.00006
14	rs13107325	-0.0218603	0.0035717	T	C	0.0747926	9.34E-10	37	0.00007
15	rs180769	-0.0109965	0.0019026	C	T	0.57585	7.49E-09	33	0.00006
16	rs6889592	0.0109914	0.001988	A	G	0.334977	3.23E-08	30	0.00005
17	rs37021	-0.0105302	0.0018973	G	A	0.44259	2.86E-08	30	0.00005
18	rs7764984	-0.0129647	0.001999	G	A	0.326978	8.84E-11	42	0.00007
19	rs4897409	-0.0111426	0.002037	A	G	0.304652	4.50E-08	29	0.00005
20	rs62444917	0.012786	0.0022701	C	A	0.220232	1.78E-08	31	0.00006
21	rs4730640	-0.0130652	0.0019412	C	T	0.616443	1.69E-11	45	0.00008
22	rs11982852	-0.0132168	0.0021838	T	C	0.244639	1.43E-09	36	0.00006
23	rs7016314	0.0112913	0.001982	C	T	0.65675	1.22E-08	32	0.00006
24	rs28375265	-0.010793	0.001968	T	A	0.348379	4.15E-08	30	0.00005
25	rs4588900	-0.0104127	0.0018759	A	G	0.516501	2.84E-08	30	0.00005
26	rs10973207	0.0143714	0.0025897	T	G	0.159189	2.87E-08	30	0.00006
27	rs1570203	-0.0120604	0.0018936	A	G	0.524643	1.90E-10	40	0.00007
28	rs10510128	0.0142444	0.0023262	A	G	0.20593	9.17E-10	37	0.00007
29	rs61916239	0.0108416	0.0019785	G	T	0.350456	4.26E-08	30	0.00005
30	rs35186585	-0.0127368	0.002252	C	A	0.229271	1.55E-08	31	0.00006
31	rs7115462	0.0211471	0.0036133	A	G	0.0734433	4.85E-09	34	0.00006
32	rs4767550	0.0105358	0.0019142	G	A	0.414943	3.72E-08	30	0.00005
33	rs11621908	-0.0190912	0.0034533	T	C	0.0818923	3.23E-08	30	0.00005
34	rs8029928	-0.013917	0.0022013	T	C	0.239365	2.58E-10	39	0.00007
35	rs11643715	0.0114788	0.0020716	G	C	0.290225	3.01E-08	30	0.00005
36	rs802310	0.0149247	0.0023169	G	A	0.211777	1.18E-10	41	0.00007
37	rs17822558	-0.0112192	0.0020131	A	G	0.323127	2.51E-08	31	0.00006
38	rs9895274	-0.0103308	0.0018795	T	C	0.488277	3.87E-08	30	0.00005
39	rs11650677	0.0115464	0.0019835	A	G	0.338225	5.85E-09	33	0.00006
40	rs34786000	0.0119386	0.0019077	T	G	0.555678	3.90E-10	39	0.00007

### Sheet: Insomnia_IVs
All valid genetic instruments in MR analysis after QC and outlier correction for insomnia
Nos	SNP	beta	se	effect_allele	other_alle	eaf	pval	F Statistics	r2
1	rs12049261	0.0111868	0.00163048	C	G	0.292534	6.80E-12	47	0.0001
2	rs6690017	-0.0102669	0.00151022	G	T	0.408855	1.10E-11	46	0.0001
3	rs224032	0.00839066	0.00149108	A	G	0.550358	1.80E-08	31	0.0000
4	rs17709610	-0.0099161	0.00162078	G	A	0.297979	9.50E-10	37	0.0000
5	rs2297787	-0.0178001	0.00274996	A	T	0.080193	9.60E-11	41	0.0000
6	rs72924721	0.016478	0.00288103	T	C	0.073137	1.10E-08	32	0.0000
7	rs10838708	-0.00947656	0.00150271	A	G	0.45899	2.90E-10	39	0.0000
8	rs68094047	0.0103356	0.0017167	T	C	0.251267	1.70E-09	36	0.0000
9	rs931221	0.0106361	0.00175313	A	T	0.236738	1.30E-09	36	0.0000
10	rs324017	-0.00988248	0.00163145	C	A	0.705433	1.40E-09	36	0.0000
11	rs9570080	-0.0106379	0.00157858	C	T	0.344131	1.60E-11	45	0.0001
12	rs6561715	-0.011623	0.00154234	A	T	0.630662	4.80E-14	56	0.0001
13	rs1547630	0.00910814	0.00156447	A	G	0.651513	5.80E-09	33	0.0000
14	rs4886860	-0.011796	0.00175566	C	G	0.767408	1.80E-11	45	0.0000
15	rs11635495	0.00937342	0.00148509	C	T	0.512179	2.80E-10	39	0.0000
16	rs2062113	-0.00961678	0.00150275	C	T	0.568257	1.60E-10	40	0.0000
17	rs9894577	0.0132051	0.00159687	A	G	0.3182	1.30E-16	68	0.0001
18	rs9906181	-0.00915026	0.00163869	G	A	0.687567	2.40E-08	31	0.0000
19	rs11152363	0.0156393	0.00192518	A	G	0.186319	4.50E-16	65	0.0001
20	rs56330606	0.00930932	0.00153044	G	A	0.378954	1.20E-09	37	0.0000
21	rs4572538	-0.00960596	0.00156161	T	C	0.364055	7.70E-10	37	0.0000
22	rs56365214	-0.0147948	0.00205225	A	C	0.155781	5.60E-13	51	0.0001
23	rs4577309	-0.00854833	0.00149214	G	A	0.533655	1.00E-08	32	0.0000
24	rs12470989	-0.0102429	0.00184485	G	A	0.203934	2.80E-08	30	0.0000
25	rs113851554	0.0467802	0.00331329	T	G	0.057291	2.90E-45	199	0.0002
26	rs56093896	-0.0124111	0.00181352	A	C	0.214053	7.70E-12	46	0.0001
27	rs2014830	-0.0116018	0.0016233	T	C	0.303519	8.90E-13	51	0.0001
28	rs705219	0.013423	0.00235299	A	T	0.887373	1.20E-08	32	0.0000
29	rs9845387	-0.0218562	0.00377648	A	C	0.040279	7.10E-09	33	0.0000
30	rs1988337	0.00838726	0.00149645	G	A	0.552395	2.10E-08	31	0.0000
31	rs2604551	-0.00848084	0.00155238	G	T	0.640384	4.70E-08	29	0.0000
32	rs1592757	0.0102216	0.00154996	C	G	0.355788	4.30E-11	43	0.0000
33	rs7711696	0.0111716	0.00161138	T	G	0.305042	4.10E-12	48	0.0001
34	rs1430205	0.00947493	0.00149107	T	C	0.461507	2.10E-10	40	0.0000
35	rs314280	0.00971363	0.00149134	G	A	0.547047	7.30E-11	42	0.0000
36	rs6975972	-0.00902066	0.00150428	G	A	0.578726	2.00E-09	35	0.0000
37	rs17151854	0.0129893	0.00207434	T	G	0.15241	3.80E-10	39	0.0000
38	rs11790060	-0.0103391	0.00157854	C	T	0.330834	5.80E-11	42	0.0000

### Sheet: Chronotype_IVs
All valid genetic instruments in MR analysis after QC and outlier correction for Chronotype
Nos	SNP	beta	se	effect_allele	other_alle	eaf	pval	F Statistics	r2
1	rs10058356	0.013099	0.00222077	T	C	0.697815	3.70E-09	34	0.00007
2	rs10118767	0.0139673	0.0025533	T	C	0.197744	4.50E-08	29	0.00006
3	rs10149448	0.0115459	0.00208314	G	A	0.396431	3.00E-08	30	0.00006
4	rs10175975	-0.0183756	0.00265358	T	C	0.181726	4.40E-12	47	0.00010
5	rs10280205	0.0133149	0.00220293	C	T	0.309279	1.50E-09	36	0.00008
6	rs10402849	-0.0151712	0.00254031	T	C	0.201704	2.30E-09	35	0.00007
7	rs10460095	-0.0134032	0.00206266	A	G	0.574433	8.10E-11	42	0.00009
8	rs10461917	0.0123205	0.00220996	C	T	0.689585	2.50E-08	31	0.00006
9	rs1056322	0.0126409	0.00217877	G	C	0.321001	6.60E-09	33	0.00007
10	rs10737452	0.014352	0.00209801	T	C	0.624486	7.90E-12	46	0.00010
11	rs10742179	0.0129008	0.00231806	G	A	0.739373	2.60E-08	30	0.00006
12	rs10954933	-0.0154825	0.00206223	G	A	0.42758	6.00E-14	56	0.00012
13	rs10988239	0.012885	0.00206881	T	C	0.512284	4.70E-10	38	0.00008
14	rs11032362	-0.0262159	0.00353388	A	G	0.090981	1.20E-13	55	0.00011
15	rs111761918	0.0220452	0.00403864	A	G	0.068055	4.80E-08	29	0.00006
16	rs11181153	0.0180145	0.00206713	T	C	0.586892	2.90E-18	75	0.00016
17	rs11183201	-0.0129151	0.00204003	C	T	0.508456	2.40E-10	40	0.00008
18	rs112555644	-0.0285588	0.00421866	T	C	0.067556	1.30E-11	45	0.00010
19	rs113171806	0.0181433	0.00319962	C	T	0.11444	1.40E-08	32	0.00007
20	rs1135946	0.0172702	0.00240488	C	T	0.232423	6.90E-13	51	0.00011
21	rs114848860	-0.041456	0.00662279	T	A	0.024346	3.90E-10	39	0.00008
22	rs11587758	-0.0187958	0.00207298	A	G	0.396163	1.20E-19	82	0.00017
23	rs116131939	-0.0228637	0.00372053	T	C	0.083611	8.00E-10	37	0.00008
24	rs11714441	0.0117967	0.00207554	T	C	0.400637	1.30E-08	32	0.00007
25	rs12117333	0.0240933	0.00380244	A	G	0.077242	2.40E-10	40	0.00008
26	rs12249410	0.018994	0.00331917	T	G	0.109634	1.00E-08	32	0.00007
27	rs12377175	0.0155356	0.00236169	C	A	0.22858	4.80E-11	43	0.00009
28	rs12432176	-0.0120801	0.00210587	A	C	0.379609	9.70E-09	32	0.00007
29	rs12462111	0.0131658	0.0020669	T	C	0.464858	1.90E-10	40	0.00009
30	rs12525312	0.0122911	0.00204528	C	T	0.550602	1.90E-09	36	0.00007
31	rs12713014	0.0262121	0.00436185	G	A	0.058725	1.90E-09	36	0.00008
32	rs12811046	0.0129567	0.00204647	G	A	0.445344	2.40E-10	40	0.00008
33	rs12927162	0.0209482	0.00227398	G	A	0.276664	3.20E-20	84	0.00018
34	rs12965577	0.015874	0.00215922	G	A	0.334996	2.00E-13	54	0.00011
35	rs12969848	-0.0164219	0.00204453	T	C	0.529314	9.60E-16	64	0.00013
36	rs12971913	0.012664	0.0020508	A	G	0.448148	6.60E-10	38	0.00008
37	rs13011556	-0.0168735	0.00239296	G	C	0.239067	1.80E-12	49	0.00010
38	rs13059636	-0.0133959	0.00204675	G	A	0.469784	6.00E-11	42	0.00009
39	rs13258797	-0.0158848	0.00271665	A	G	0.168546	5.00E-09	34	0.00007
40	rs13316611	-0.0135195	0.00233302	T	G	0.255868	6.80E-09	33	0.00007
41	rs138964083	-0.0256922	0.0043341	T	C	0.058599	3.10E-09	35	0.00007
42	rs139911	0.0175504	0.00206661	T	C	0.575785	2.00E-17	72	0.00015
43	rs1439319	0.0121652	0.00214366	C	G	0.645445	1.40E-08	32	0.00007
44	rs147762489	0.0162874	0.00236044	T	C	0.249106	5.20E-12	47	0.00010
45	rs17161045	0.0153426	0.0021211	C	T	0.369932	4.70E-13	52	0.00011
46	rs17448682	-0.0164854	0.00241021	T	C	0.232109	7.90E-12	46	0.00010
47	rs17517	0.0116417	0.00204935	A	G	0.511747	1.30E-08	32	0.00007
48	rs17575798	0.0160596	0.00256837	A	G	0.193371	4.00E-10	39	0.00008
49	rs17604349	0.0219477	0.00265632	A	G	0.179748	1.40E-16	68	0.00014
50	rs17716502	-0.018837	0.00254156	T	C	0.204456	1.20E-13	54	0.00012
51	rs17786957	0.0163112	0.00274705	C	G	0.16512	2.90E-09	35	0.00007
52	rs1800828	0.0131149	0.00233756	G	C	0.253098	2.00E-08	31	0.00007
53	rs1874493	0.0123004	0.00218337	G	A	0.680061	1.80E-08	31	0.00007
54	rs1914772	0.0211605	0.00336816	A	T	0.894653	3.30E-10	39	0.00008
55	rs1927719	-0.0139841	0.002412	A	T	0.765682	6.70E-09	33	0.00007
56	rs197273	0.0120956	0.00204052	G	A	0.529834	3.10E-09	35	0.00007
57	rs1976423	-0.0139969	0.00203726	C	A	0.495282	6.40E-12	47	0.00010
58	rs1983891	0.0129088	0.00224143	T	C	0.276348	8.50E-09	33	0.00007
59	rs1996399	-0.0121719	0.00222228	A	G	0.300648	4.30E-08	29	0.00006
60	rs202157	0.0189794	0.00222883	T	C	0.701066	1.70E-17	72	0.00015
61	rs2072727	0.0116552	0.00205334	C	T	0.564423	1.40E-08	32	0.00007
62	rs2077432	-0.013398	0.00229973	T	C	0.269742	5.70E-09	33	0.00007
63	rs2239626	-0.0139103	0.0022141	C	T	0.305676	3.30E-10	39	0.00008
64	rs225298	0.0151765	0.00271222	G	T	0.830934	2.20E-08	31	0.00006
65	rs2364972	-0.0128022	0.00204355	G	A	0.462953	3.70E-10	39	0.00008
66	rs2518022	0.0307024	0.0036278	C	T	0.914438	2.60E-17	71	0.00015
67	rs2653349	0.0283958	0.0024837	G	A	0.787049	2.90E-30	130	0.00027
68	rs2701524	0.0114927	0.0020789	C	T	0.413565	3.20E-08	30	0.00006
69	rs2706762	0.0180336	0.00284507	T	C	0.149575	2.30E-10	40	0.00008
70	rs2712056	-0.0157302	0.00261566	T	C	0.185573	1.80E-09	36	0.00007
71	rs2762088	-0.0144671	0.0023956	G	T	0.761336	1.60E-09	36	0.00008
72	rs28380327	0.0154008	0.00210437	T	A	0.369986	2.50E-13	53	0.00011
73	rs28458909	0.0298802	0.00309799	T	C	0.122383	5.20E-22	93	0.00019
74	rs2850298	-0.0186925	0.00221403	G	A	0.698902	3.10E-17	71	0.00015
75	rs286808	0.0117126	0.00204007	C	T	0.524555	9.40E-09	32	0.00007
76	rs2881955	-0.0136327	0.00227345	T	C	0.278459	2.00E-09	35	0.00007
77	rs2893787	0.0148125	0.00232708	A	G	0.743579	1.90E-10	40	0.00008
78	rs2971970	0.0151566	0.00246689	G	T	0.782046	8.00E-10	37	0.00008
79	rs3100052	0.0122033	0.00208964	G	A	0.613151	5.20E-09	34	0.00007
80	rs3168135	0.0149704	0.00237964	A	G	0.24042	3.20E-10	39	0.00008
81	rs34244172	0.0124769	0.00224924	T	C	0.292264	2.90E-08	30	0.00006
82	rs35101255	0.0244145	0.00376113	G	A	0.079468	8.50E-11	42	0.00009
83	rs35524253	-0.012109	0.00212995	A	G	0.356248	1.30E-08	32	0.00007
84	rs3729986	-0.018897	0.00334958	T	C	0.10224	1.70E-08	31	0.00007
85	rs3760185	0.0189059	0.00238368	T	C	0.247661	2.20E-15	62	0.00013
86	rs3808964	-0.0121189	0.00211446	T	G	0.633453	1.00E-08	32	0.00007
87	rs4141920	0.0116524	0.00204526	A	G	0.455163	1.20E-08	32	0.00007
88	rs4321976	0.0172055	0.00245224	C	T	0.221209	2.30E-12	49	0.00010
89	rs4484214	0.0136358	0.00219015	G	A	0.314742	4.80E-10	38	0.00008
90	rs4518438	-0.015264	0.0020348	C	T	0.510399	6.30E-14	56	0.00012
91	rs4549082	-0.0153086	0.00203567	C	T	0.484139	5.50E-14	56	0.00012
92	rs4671379	-0.0123818	0.00206477	C	T	0.58559	2.00E-09	35	0.00007
93	rs4784655	0.0163395	0.00218439	C	G	0.321967	7.40E-14	55	0.00012
94	rs486416	0.0115784	0.00210256	A	G	0.636771	3.70E-08	30	0.00006
95	rs4886947	0.0119315	0.00216342	A	G	0.660074	3.50E-08	30	0.00006
96	rs4936291	-0.0136292	0.00214398	G	A	0.389142	2.10E-10	40	0.00009
97	rs4949980	-0.0229312	0.00410535	G	A	0.066883	2.30E-08	31	0.00007
98	rs509476	0.0878165	0.00598009	C	T	0.970151	8.10E-49	215	0.00045
99	rs56076457	-0.0117206	0.00203837	T	C	0.529246	8.90E-09	33	0.00007
100	rs56372114	0.0121296	0.0020884	T	C	0.384232	6.30E-09	33	0.00007
101	rs57435966	0.0410747	0.00362263	T	C	0.08629	8.50E-30	128	0.00027
102	rs57994353	-0.0128023	0.00221782	C	T	0.299321	7.80E-09	33	0.00007
103	rs610590	-0.0146358	0.00249762	G	C	0.211955	4.60E-09	34	0.00007
104	rs6131942	-0.0143086	0.00206747	G	A	0.579505	4.50E-12	47	0.00010
105	rs61773390	-0.0256729	0.00256295	T	G	0.195349	1.30E-23	100	0.00021
106	rs62082401	-0.0200454	0.00258841	G	C	0.191147	9.60E-15	59	0.00012
107	rs62182115	0.0132852	0.00214181	T	C	0.341565	5.50E-10	38	0.00008
108	rs62198772	0.0118177	0.00207674	A	T	0.410702	1.30E-08	32	0.00007
109	rs62553781	0.0379349	0.00558132	T	C	0.034554	1.10E-11	46	0.00010
110	rs6441169	-0.016178	0.00289542	A	G	0.856023	2.30E-08	31	0.00006
111	rs6442446	0.0130204	0.00225053	G	A	0.708837	7.20E-09	33	0.00007
112	rs6504758	-0.0124697	0.00205007	G	A	0.535685	1.20E-09	36	0.00008
113	rs6601686	0.0137112	0.00208275	T	A	0.410116	4.60E-11	43	0.00009
114	rs6658041	-0.0120027	0.00207692	A	G	0.599474	7.50E-09	33	0.00007
115	rs66710942	-0.0133068	0.0020796	T	C	0.592333	1.60E-10	40	0.00009
116	rs6718119	-0.0119862	0.00209794	G	A	0.376746	1.10E-08	32	0.00007
117	rs67988891	-0.0187173	0.00218678	G	C	0.318639	1.10E-17	73	0.00015
118	rs6967481	-0.0155247	0.0020431	T	C	0.497073	3.00E-14	57	0.00012
119	rs698015	-0.0131346	0.00216074	T	C	0.646935	1.20E-09	36	0.00008
120	rs7148842	0.0121827	0.00210712	T	C	0.386473	7.40E-09	33	0.00007
121	rs72632979	0.0165475	0.0027028	G	A	0.172073	9.20E-10	37	0.00008
122	rs72720396	-0.0206181	0.00241443	G	A	0.229643	1.30E-17	72	0.00015
123	rs72829706	0.0295339	0.00524217	G	A	0.039463	1.80E-08	31	0.00007
124	rs7304278	-0.0147233	0.00228303	G	A	0.723741	1.10E-10	41	0.00009
125	rs7308565	-0.0147475	0.0020962	T	C	0.399536	2.00E-12	49	0.00010
126	rs7316768	0.0142231	0.00207866	T	G	0.400891	7.80E-12	46	0.00010
127	rs74097630	0.0182454	0.0029315	T	G	0.140832	4.80E-10	38	0.00008
128	rs74357745	0.0202381	0.00312645	G	A	0.12053	9.60E-11	41	0.00009
129	rs7547493	-0.0281137	0.00265737	G	A	0.177307	3.70E-26	111	0.00023
130	rs7626349	-0.0125384	0.00223179	C	T	0.705763	1.90E-08	31	0.00007
131	rs7652260	0.016002	0.00277482	G	C	0.161797	8.10E-09	33	0.00007
132	rs769066	-0.0165403	0.00263064	C	T	0.18416	3.20E-10	39	0.00008
133	rs7735794	-0.0151744	0.0025788	A	G	0.223944	4.00E-09	34	0.00008
134	rs7783012	-0.0121216	0.00207487	A	G	0.590654	5.20E-09	34	0.00007
135	rs78095690	-0.0114876	0.00205775	C	T	0.437331	2.40E-08	31	0.00006
136	rs7959983	-0.0140795	0.00206412	C	T	0.405084	9.00E-12	46	0.00010
137	rs80097534	0.0223132	0.00345166	T	G	0.098204	1.00E-10	41	0.00009
138	rs812925	-0.0151176	0.00212493	G	C	0.351718	1.10E-12	50	0.00010
139	rs9291813	-0.0133858	0.00238253	C	T	0.760663	1.90E-08	31	0.00007
140	rs9348050	0.0124568	0.0020362	C	T	0.510601	9.50E-10	37	0.00008
141	rs9395520	-0.0173714	0.00221234	T	C	0.304164	4.10E-15	61	0.00013
142	rs9476310	-0.0126008	0.00203934	T	C	0.51056	6.50E-10	38	0.00008
143	rs9573971	0.0525677	0.0056289	G	A	0.03387	9.70E-21	87	0.00018
144	rs9597250	0.0160838	0.00260302	A	C	0.189491	6.50E-10	38	0.00008
145	rs9795439	0.0147756	0.0025608	G	A	0.803776	7.90E-09	33	0.00007
146	rs9831488	-0.0138691	0.0021483	G	A	0.353395	1.10E-10	41	0.00009
147	rs9932577	0.0126513	0.00205454	A	C	0.505674	7.40E-10	37	0.00008
148	rs9964420	0.0214879	0.0022239	A	C	0.302896	4.40E-22	93	0.00019

### Sheet: Snoring_IVs
All valid genetic instruments in MR analysis after QC and outlier correction for snoring
Nos	SNP	beta	se	effect_allele	other_alle	eaf	pval	F Statistics	r2
1	rs10505911	-0.00689155	0.00122565	A	C	0.221067	1.90E-08	31	0.00002
2	rs10765567	-0.00619444	0.00105364	T	A	0.373316	4.10E-09	34	0.00002
3	rs10844665	-0.005802	0.00103598	A	C	0.413432	2.10E-08	31	0.00002
4	rs10878271	0.0091493	0.00105892	C	T	0.635767	5.60E-18	74	0.00004
5	rs11018488	0.00659353	0.00107036	T	A	0.373764	7.30E-10	37	0.00002
6	rs1108431	-0.00665949	0.00105298	T	C	0.371682	2.50E-10	39	0.00002
7	rs11205713	-0.00636899	0.00105657	C	T	0.434636	1.70E-09	36	0.00002
8	rs11855999	0.00621477	0.00113809	C	A	0.278688	4.70E-08	29	0.00002
9	rs12119849	-0.0118048	0.00182515	A	G	0.08639	9.90E-11	41	0.00002
10	rs12150290	-0.00721635	0.00130319	C	A	0.19072	3.10E-08	30	0.00002
11	rs12429765	0.00666554	0.00102471	G	A	0.491142	7.80E-11	42	0.00002
12	rs12603115	0.00608356	0.00102978	T	C	0.576378	3.50E-09	34	0.00002
13	rs13156484	0.00570558	0.00102961	A	G	0.472138	3.00E-08	30	0.00002
14	rs13251292	-0.00733607	0.00104064	G	A	0.409231	1.80E-12	49	0.00003
15	rs1374895	0.00626374	0.00102521	T	C	0.547329	1.00E-09	37	0.00002
16	rs1609721	0.00607001	0.00104253	C	T	0.397365	5.80E-09	33	0.00002
17	rs17060460	-0.00716287	0.00121706	G	A	0.225976	4.00E-09	34	0.00002
18	rs17151229	-0.00658396	0.0010752	C	G	0.339716	9.20E-10	37	0.00002
19	rs180110	-0.00709843	0.00103396	A	G	0.590745	6.60E-12	47	0.00002
20	rs2049045	0.00881535	0.00130777	C	G	0.186162	1.60E-11	45	0.00002
21	rs2648315	-0.00615143	0.00108169	T	C	0.339503	1.30E-08	32	0.00002
22	rs2664303	0.0074749	0.00104197	T	C	0.421027	7.30E-13	51	0.00003
23	rs34811474	0.00772261	0.00120863	A	G	0.230887	1.70E-10	40	0.00002
24	rs34838	-0.00568185	0.00102431	G	A	0.446056	2.90E-08	30	0.00002
25	rs4493577	-0.0065801	0.00118992	A	G	0.241831	3.20E-08	30	0.00002
26	rs4523230	-0.00736751	0.00113318	T	A	0.716	7.90E-11	42	0.00002
27	rs4744369	-0.00626651	0.00104112	A	T	0.585805	1.80E-09	36	0.00002
28	rs4976269	0.00689671	0.00108679	A	G	0.328075	2.20E-10	40	0.00002
29	rs4987719	-0.0161584	0.00281582	T	C	0.033829	9.60E-09	32	0.00002
30	rs57222984	-0.00799688	0.00118891	G	A	0.244101	1.70E-11	45	0.00002
31	rs592333	-0.00886843	0.00102497	G	A	0.443888	5.00E-18	74	0.00004
32	rs6054427	-0.0066126	0.00105284	A	G	0.620732	3.40E-10	39	0.00002
33	rs6099273	-0.00690463	0.00117785	T	C	0.251056	4.60E-09	34	0.00002
34	rs72902175	-0.0117556	0.00149482	T	C	0.134226	3.70E-15	61	0.00003
35	rs73030263	0.0109122	0.00173791	C	T	0.095265	3.40E-10	39	0.00002
36	rs743122	-0.00627427	0.00110966	C	T	0.301438	1.60E-08	31	0.00002
37	rs75563552	-0.00651407	0.00117983	G	A	0.25014	3.40E-08	30	0.00002
38	rs78608249	-0.00649558	0.00112489	T	C	0.290033	7.70E-09	33	0.00002
39	rs8069947	0.00674754	0.00102443	T	C	0.447092	4.50E-11	43	0.00002
40	rs9521988	0.00607189	0.00107352	A	G	0.340255	1.50E-08	31	0.00002
41	rs957349	0.00884562	0.00130278	A	T	0.812446	1.10E-11	46	0.00002

### Sheet: Daytime_Dozing_IVs
All valid genetic instruments in MR analysis after QC and outlier correction for daytime dozing
Nos	SNP	beta	se	effect_allele	other_alle	eaf	pval	F Statistics	r2
1	rs11078398	-0.00744141	0.00123975	A	G	0.257546	1.90E-09	36	0.00002
2	rs11123962	0.00791972	0.00103589	G	T	0.44596	2.10E-14	58	0.00003
3	rs11242450	-0.00684374	0.00103423	T	C	0.523658	3.70E-11	43	0.00002
4	rs13010456	-0.00765292	0.00105238	G	A	0.405192	3.50E-13	52	0.00003
5	rs13284688	0.00943562	0.00127168	C	T	0.207093	1.20E-13	55	0.00003
6	rs1566362	-0.00667814	0.00107017	C	T	0.367775	4.40E-10	38	0.00002
7	rs17356118	0.00724104	0.00122089	G	A	0.231686	3.00E-09	35	0.00002
8	rs1846644	0.0113033	0.00104921	C	T	0.408096	4.60E-27	116	0.00006
9	rs2160515	0.00579609	0.00104739	G	A	0.437142	3.10E-08	30	0.00002
10	rs2787120	-0.0076454	0.00137677	G	A	0.168023	2.80E-08	30	0.00002
11	rs285793	-0.00659389	0.00103647	A	G	0.539876	2.00E-10	40	0.00002
12	rs3122170	-0.00923866	0.00122955	A	C	0.770296	5.70E-14	56	0.00003
13	rs34478464	0.00884349	0.00130728	T	C	0.191618	1.30E-11	45	0.00002
14	rs4286272	-0.00594824	0.00103304	C	T	0.532938	8.50E-09	33	0.00002
15	rs4765939	0.00615748	0.00104625	C	G	0.418059	4.00E-09	34	0.00002
16	rs553314	-0.00667767	0.00107752	C	T	0.635125	5.70E-10	38	0.00002
17	rs56143617	-0.00790141	0.00134823	T	C	0.179101	4.60E-09	34	0.00002
18	rs57746981	-0.0068978	0.00107605	T	C	0.35614	1.50E-10	41	0.00002
19	rs59262698	-0.00667591	0.00104583	C	T	0.413259	1.70E-10	40	0.00002
20	rs62519822	0.00955909	0.00163189	A	G	0.11231	4.70E-09	34	0.00002
21	rs6923811	-0.00658704	0.00110425	C	T	0.322762	2.40E-09	35	0.00002
22	rs7207582	-0.00847086	0.0012272	G	A	0.228698	5.10E-12	47	0.00003
23	rs7476897	-0.00698564	0.00110372	A	G	0.319441	2.50E-10	40	0.00002
24	rs7607363	0.00601044	0.00103976	G	A	0.437902	7.40E-09	33	0.00002
25	rs8015449	-0.00619355	0.00103579	G	A	0.461183	2.20E-09	35	0.00002
26	rs825127	-0.00582842	0.00103356	G	T	0.468559	1.70E-08	31	0.00002
27	rs843372	-0.00823882	0.00122855	T	C	0.770761	2.00E-11	44	0.00002
28	rs886114	-0.0060731	0.00107388	T	C	0.641076	1.60E-08	31	0.00002
